# ChatGPT in medical literature – a concise review and SWOT analysis

**DOI:** 10.1101/2023.05.06.23289608

**Authors:** Daniel Gödde, Sophia Nöhl, Carina Wolf, Yannik Rupert, Lukas Rimkus, Jan Ehlers, Frank Breuckmann, Timur Sellmann

## Abstract

**Background:** ChatGPT (Chat Generative Pre-trained Transformer) has initiated widespread conversation across various human sciences. We here performed a concise review combined with a SWOT (strengths, weaknesses, opportunities, threats) analysis on ChatGPT potentials in natural science including medicine.

**Methods:** This is a concise review of literature published in PUBMED from 01.12.2022 to 31.03.2023. The only search term used was “ChatGPT”. Publications metrics (author, journal, and subdisciplines thereof) as well as findings of the SWOT analysis are presented.

**Findings:** Of 178 studies in total, 160 could be evaluated. The average impact factor was 4,423 (0 – 96,216), average publication speed was 16 days (0-83 days). Of all articles, there were 77 editorials, 43 essays, 21 studies, six reviews, six case reports, six news, and one meta-analyses. Strengths of ChatGPT include well-formulated expression as well as the ability to formulate general contexts flawlessly and comprehensibly, whereas the time-limited scope as well as the need for correction by experts were identified as weaknesses and threats. Opportunities include assistance in formulating medical issues for non-native speakers as well as the chance to be involved in the development of such AI in a timely manner.

**Interpretation:** Artificial intelligences such as ChatGPT will revolutionize more than just the medical publishing landscape. One of the biggest dangers in this is uncontrolled use, so we would do well to establish control and security measures at an early stage.

**Research in context:** *Evidence before this study:* Since its release in 11/ 2022, only a few randomized controlled trials using ChatGPT have been published. To date, the majority of data stems from short notes or communication. Given the enormous interest (and also potential for misuse), we conducted a PUBMED literature search to create the most comprehensive evidence base currently available. We searched PUBMED for publications including the quote “ChatGPT” in English or German from 01.12.2022 until 31.03.2023. In order not risk any bias of evidence all related publications were screened initially.

*Added value of this study:* This is the most concise review for ChatGPT up to date. By means of a SWOT analysis, readers and researchers gain comprehensive insight to strengths, weaknesses, opportunities and threats of ChatGPT especially in the context of medical literature.

*Implications of all the available evidence:* Our review may well serve as origin for further research related to the topic in order to create more evidence, strict regulations and policies in dealing with ChatGPT.
