## Supplementary material for "ChatGPT in medical literature – a concise review and SWOT analysis": Raw data: Supplemental_Data.xlsx

### Sheet: Data ChatGPT
Publ. Month/Year	Author	PMID	# Pub as first author	# Pub as last author	Journal	IF	Open access (OA) vs. traditional	Preprint	Article type	Empiric/ non-empiric	Qualitative/ quantitative	Publication speed (in d)	Specialty of first author	Specialty of first author categorized	Specialty of journal	Specialty of journal categorized	Attempts with ChatGPT	Study/Parts written by Chat GPT
2023-02-01	Salvagno M	36841840	2	0	BMC Critical Care	19.334	1	2	5	2	0	26	Anaesthesiology / Intensive Care Medicine	1	Anaesthesiology / Intensive Care Medicine	1	1	2
2023-02-01	Fijačko N	36775020	11	0	Resuscitation	6.215	2	2	5	2	0	8	Anaesthesiology / Intensive Care Medicine	1	Anaesthesiology / Intensive Care Medicine	1	1	2
Mar 23	Cascella M	36869927	20	39	J Med Syst	4.92	1	2	1	1	2	30	Anaesthesiology / Intensive Care Medicine	1	Data / Computer Science	5	1	2
2023-02-01	Kung TH	36812645	0	0	PLOS Digital Health		1	2	5	1	2	53	Anaesthesiology / Intensive Care Medicine	1	Education	3	1	2
Mar 23	Nachshon A	36875254	1	0	Cureus	1.15	1	2	4	2	0	8	Anaesthesiology / Intensive Care Medicine	1	General / Family Medicine	1	2	1
Mar 23	Rozencwajg S	36871626	4	1	Anaesth Crit Care Pain Med	7.025	2	2	5	2	0		Anaesthesiology / Intensive Care Medicine	1	Scientific writing	5	1	1
Mar 23	Subramani M	36971685	7	1	Adv Physiol Educ	2.39	1	2	5	2	0		Anatomy / Physiology	2	Anatomy / Physiology	2	2	2
2023-02-01	Mogali SR	36749034	3	6	Anat Sci Educ	6.652	1	2	5	1	2	16	Anatomy / Physiology	2	Education	3	1	2
Mar 23	Hill-Yardin EL	36868432	1	10	Brain Behav Immun	19.224	2	2	7	2	0	10	Anatomy / Physiology	2	Psychoneurology / Immunology	2	1	2
2023-02-01	Rillig MC	36821477	14	35	Environ Sci Technol	11.357	1	2	5	2	0	15	Biology	4	Public Health	2	2	2
Mar 23	Rahimi F	36990890	19	1	Arch Med Res	8.323	2	2	7	2	0	36	Biology	4	Biomedical Engineering / Informatics / Data Science	2	2	2
Mar 23	Seghier ML	36882613	2	0	Nature	69.504	2	2	5	2	0		Biomedical Engineering / Informatics / Data Science	2	All fields of medicine / science	5	1	2
2023-02-01	Gilson A	36753318	1	0	JMIR Med Educ	3.23	2	2	1	1	3	47	Biomedical Engineering / Informatics / Data Science	2	Education	3	1	1
Mar 23	Lee H	36916887	2	0	Anat Sci Educ	6.652	2	2	7	2	0		Biomedical Engineering / Informatics / Data Science	2	Education	3	2	2
2023-01-01	King MR	36660590	10	21	Cell Mol Bioeng	3.337	1	2	5	2	0		Biomedical Engineering / Informatics / Data Science	2	Molecular biology	4	2	1
2023-02-01	Liu S	36865144	12	2	medRxiv		1	1	1	1	2		Biomedical Engineering / Informatics / Data Science	2	Preprint platform	5	1	2
Mar 23	Hou W	36993670	5	0	bioRxiv		1	1	1	1	2		Biomedical Engineering / Informatics / Data Science	2	Preprint platform	5	1	2
2023-01-01	Cahan P	36630899	1	4	Stem Cell Reports	7.294	1	2	5	2	0		Biomedical Engineering / Informatics / Data Science	2	Stem cell research	2	1	2
2022-12-01	ChatGPT / Zhavoronkov A	36589923	6	14	Oncoscience		1	2	7	2	0	7	ChatGPT	5	Oncology	1	2	1
Mar 23	Castro Nascimento CM	36926868	0	0	J Chem Inf Model	6.162	2	2	1	1	2		Chemistry	4	Chemistry	4	1	2
Mar 23	Zhu JJ	36943179	0	0	Environ Sci Technol	11.357	1	2	5	2	0		Civil and Environmental Engineering	5	Public Health	2	1	2
2023-01-01	Shen Y	36700838	2	0	Radiology	29.146	2	2	5	2	0		Data / Computer Science	5	Data / Computer Science	5	2	2
2023-01-01	Chatterjee J	36699746	2	0	Patterns	3.19	1	2	7	2	0		Data / Computer Science	5	Data / Computer Science	5	1	2
2023-02-01	Mbakwe AB	36812618	0	0	PLOS Digital Health		1	2	5	2	0		Data / Computer Science	5	Education	3	2	2
Mar 23	Ferres JML	36925365	2	0	Diagn Interv Imaging	7.242	2	2	5	2	0		Data / Computer Science	5	Radiology	1	2	1
Mar 23	Sardana D	36948928	4	2	JADA	3.454	2	2	5	2	0		Dentistry	1	Dentistry	1	2	2
Mar 23	Beltrami EJ	36907556	10	0	J Am Acad Dermatol	15.487	1	2	7	2	0		Dermatology	1	Dermatology	1	2	2
Mar 23	Borges RM	36994692	7	6	J Biosci	2.712	1	2	5	2	0		Ecology	5	Biomedical Engineering / Informatics / Data Science	2	2	2
2023-02-01	Lee JY	36842449	0	0	J Educ Eval Health Prof		1	2	2	2	0	43	Economics / Business / Law	5	Education	3	2	2
2023-02-01	Tsigaris P	36786391	2	2	Account Res	3.057	2	2	5	2	0		Economics / Business / Law	5	Research integrity	5	1	2
Mar 23	Wen J	36941774	nd	nd	Clin Transl Med	8.554	2	2	7	2	0	8	Economics / Business / Law	5	Translational Medicine / preclinic research	1	2	2
2022-12-01	Stokel-Walker C	36494443	26	0	Nature	69.504	2	2	6	2	0		Editor / Journalist / Pulisher	5	All fields of medicine / science	5	2	2
2022-12-01	Castelvecchi D	36481949	94	7	Nature	69.504	2	2	6	2	0		Editor / Journalist / Pulisher	5	All fields of medicine / science	5	2	2
2023-01-01	Looi MK	36702491	31	1	BMJ	96.216	2	2	7	2	0		Editor / Journalist / Pulisher	5	All fields of medicine / science	5	2	2
2023-01-01	Thorp HH	36701446	73	0	Science	63.714	1	2	5	2	0		Editor / Journalist / Pulisher	5	All fields of medicine / science	5	1	2
2023-01-01	Stokel-Walker C	36653617	26	0	Nature	69.504	2	2	6	2	0		Editor / Journalist / Pulisher	5	All fields of medicine / science	5	2	2
2023-01-01	Else H	36635510	53	2	Nature	69.504	2	2	7	2	0		Editor / Journalist / Pulisher	5	All fields of medicine / science	5	2	2
2023-02-01	Brainard J	36821673	28	0	Science	63.714	1	2	7	2	0		Editor / Journalist / Pulisher	5	All fields of medicine / science	5	2	2
2023-02-01	Stokel-Walker C	36747115	26	0	Nature	69.504	2	2	5	2	0		Editor / Journalist / Pulisher	5	All fields of medicine / science	5	2	2
Mar 23	Owens B	36807343	34	1	Nature	69.504	2	2	5	1	2		Editor / Journalist / Pulisher	5	All fields of medicine / science	5	2	2
Mar 23	Eysenbach G	36863937	1	2	JMIR Med Educ	3.23	1	2	5	2	0		Editor / Journalist / Pulisher	5	Education	3	1	2
Mar 23	Elwood T	36892853	9	0	J Allied Health	0.646	1	2	5	2	0		Editor / Journalist / Pulisher	5	Education	3	2	2
2023-02-01	Hu G	36840450	4	5	Account Res	3.057	2	2	5	2	0	6	Editor / Journalist / Pulisher	5	Research integrity	5	2	2
2023-02-01	Tang G	36786282	3	0	Account Res	3.057	2	2	5	2	0		Editor / Journalist / Pulisher	5	Research integrity	5	2	2
2023-02-01	Lubowitz JH	36797148	32	11	Arthroscopy	4.433	2	2	5	2	0		Editor / Journalist / Pulisher	5	Surgery	1	2	2
Mar 23	Anders BA	36960444	0	0	Patterns	3.19	1	2	7	2	0		Education	3	Data / Computer Science	5	2	2
Mar 23	Masters K	36912253	9	0	Med Teach	4.277	1	2	2	1	2		Education	3	Education	3	2	2
Mar 23	Siegerink B	36898252	0	1	Nurse Educ Pract	3.43	2	2	5	2	0		Education	3	Education	3	2	2
Mar 23	Seney V	36857593	0	0	Nurse Educ	2.971	1	2	6	2	0		Education	3	Education	3	2	2
Mar 23	Masters K	36940462	9	0	Med Teach	4.277	2	2	5	2	0		Education	3	Education	3	2	2
2023-02-01	Ahn C	36773836	5	2	Resuscitation	6.215	2	2	5	2	0		Emergency Medicine	1	Anaesthesiology / Intensive Care Medicine	1	1	2
2023-02-01	Anderson LB	36865187	2	0	medRxiv		1	1	1	1	1		Environmental medicine	2	Preprint platform	5	1	2
2023-01-01	Gordijn B	36656495	7	9	Med Health Care Philos	1.917	1	2	5	2	0		Ethics	5	Philosophy	5	1	2
2023-02-01	Chen TJ	36791246	24	7	J Chin Med Assoc	3.396	1	2	7	2	0		General / Family Medicine	1	Biomedical Engineering / Informatics / Data Science	2	2	1
Mar 23	Schorrlepp M	36961685	9	1	MMW Fortschr Med		2	2	5	2	0		General / Family Medicine	1	General / Family Medicine	1	1	2
2023-02-01	Hirosawa T	36834073	9	9	Int J Environ Res Public Health	4.614	1	2	1	1	2	21	General / Family Medicine	1	Public Health	2	1	2
2023-01-01	Duong D	36789422	2	0	medRxiv		1	1	1	1	2		Genetics	2	Preprint platform	5	1	2
Mar 23	Morreel S	36905610	9	0	Med Teach	4.277	2	2	5	2	0		Health Sciences	2	Education	3	2	2
Mar 23	Baumgartner C	36854881	6	8	Clin Transl Med	8.554	1	2	7	2	0		Health Sciences	2	Translational Medicine / preclinic research	1	2	1
Mar 23	Quintans-Júnior LJ	36888781	10	19	Rev Soc Bras Med Trop	1.581	1	2	5	2	0	14	Health Sciences	2	Tropical medicine	1	2	2
Mar 23	Haman M	36879536	2	0	Account Res	3.057	2	2	5	2	0		Humanities	5	Research integrity	5	1	2
2023-02-01	Macdonald C	36798998	0	0	J Glob Health	7.664	1	2	5	2	0		Immunology	1	Data / Computer Science	5	1	2
Mar 23	Goodman RS	36905924	0	0	Med (NY)		2	2	5	2	0		Infection Preventionist and Lab Coordinator	2	Translational Medicine / preclinic research	1	2	2
Mar 23	Lahat A	36914821	6	6	Sci Rep	4.996	1	2	1	2	0	74	Internal Medicine	1	All fields of medicine / science	5	1	2
2022-12-01	Arif TB	36809073	0	0	Med Educ online	6	1	2	5	2	0		Internal Medicine	1	Education	3	1	2
2023-02-01	Alkaissi H	36811129	7	0	Cureus	1.15	1	2	5	1	1	13	Internal Medicine	1	General / Family Medicine	1	1	2
2023-01-01	Ge J	36972383	0	0	Hepatol comm	5.073	2	2	7	1	4	20	Internal Medicine	1	Internal Medicine	1	1	1
2023-02-01	Marchandot B	36915398	7	0	Eur Herat J Open	29.983	1	2	5	2	0	18	Internal Medicine	1	Internal Medicine	1	2	1
2023-02-01	Sng GGR	36920843	0	0	Diabetes Care	17.242	1	2	5	2	0		Internal Medicine	1	Internal Medicine	1	1	2
Mar 23	Zheng H	36906169	3	0	Am J Med	5.928	1	2	5	2	0	23	Internal Medicine	1	Internal Medicine	1	1	2
Mar 23	Yeo YH	36946005	10	0	medRxiv		1	2	1	1	1		Internal Medicine	1	Preprint platform	5	1	2
2023-02-01	Lahat A	36760131	0	0	J Telemed Telecare	6.338	2	2	5	2	0	40	Internal Medicine	1	Telemedicine	1	2	2
2023-01-01	Mann DL	36908674	32	20	JACC Basic Transl Sci	9.531	1	2	7	2	0		Internal Medicine	1	Translational Medicine / preclinic research	1	2	1
2023-02-01	Tong Y	36923604	6	1	Synth Syst Biotechnol	4.692	2	2	5	2	0		Microbiology	4	Biotechnology	4	1	1
2023-02-01	Hallsworth JE	36786388	3	4	Microb Biotechnol	6.575	1	2	2	1	1	83	Microbiology	4	Microbiology	4	2	2
Mar 23	Shue E	36945641	0	0	bioRxiv		1	1	4	1	1		Microbiology	4	Preprint platform	5	1	2
2023-02-01	Howard A	36822213	0	0	Lancet Infect Dis	71.421	2	2	5	2	0		Molecular Biology	4	All fields of medicine / science	5	2	2
2023-01-01	No authors listed	36694020	nal	nal	Nature	69.504	1	2	5	2	0		nal	6	All fields of medicine / science	5	2	2
2023-02-01	No authors listed	36854734	nal	nal	Nature	69.504	2	2	6	2	0		nal	6	All fields of medicine / science	5	2	2
2023-02-01	The Lancet digital health	36754723	nal	nal	Lancet Digital Health	36.615	1	2	5	2	0		nal	6	Digital health	2	2	2
Mar 23	No authors listed	36918736	nal	nal	Nat Med	87.241	2	2	5	2	0	22	nal	6	Translational Medicine / preclinic research	1	2	2
2023-04-01	No authors listed	36943139	nal	nal	BJU Int	5.969	2	2	6	2	0		nal	6	Urology	1	2	2
2023-02-01	Holzinger A	36754147	5	1	N Biotechnol	6.49	1	2	5	2	0	25	Natural Resources and Biosciences	4	Biotechnology	4	2	2
Mar 23	DiGiorgio AM	36869942	8	12	J Med Syst	4.92	1	2	7	2	0		Neurology/Neurosurgery/Neuroradiology/Neurobiology	1	Data / Computer Science	5	2	2
2023-02-01	Huang J	36799231	0	0	J Diabetes Sci Technol		2	2	5	2	0		Neurology/Neurosurgery/Neuroradiology/Neurobiology	1	Internal Medicine	1	1	2
2023-02-01	D'Amico RS	36757199	6	27	Neurosurgery	5.315	1	2	5	2	0		Neurology/Neurosurgery/Neuroradiology/Neurobiology	1	Neurology/Neurosurgery/Neuroradiology/Neurobiology	1	1	2
Mar 23	Boßelmann CM	36869421	4	0	Epilepsia	6.74	1	2	5	2	0		Neurology/Neurosurgery/Neuroradiology/Neurobiology	1	Neurology/Neurosurgery/Neuroradiology/Neurobiology	1	2	2
Mar 23	Moisset X	36959062	8	5	Rev Neurol	2.607	2	2	5	2	0	39	Neurology/Neurosurgery/Neuroradiology/Neurobiology	1	Neurology/Neurosurgery/Neuroradiology/Neurobiology	1	2	2
Mar 23	Aubignat M	36959064	11	1	Rev Neurol	2.607	2	2	5	2	0		Neurology/Neurosurgery/Neuroradiology/Neurobiology	1	Neurology/Neurosurgery/Neuroradiology/Neurobiology	1	2	2
2023-02-01	Kitamura FC	36728749	5	3	RSNA Journal	29.146	2	2	3	2	0		Neurology/Neurosurgery/Neuroradiology/Neurobiology	1	Radiology	1	2	2
Mar 23	Wang SH	36854918	0	0	Nature	69.504	2	2	7	2	0		nd	6	All fields of medicine / science	5	2	2
Mar 23	An J	36944743	0	0	Nature	69.504	2	2	5	2	0		nd	6	All fields of medicine / science	5	2	2
mar 23	Alberts IL	36892666	0	0	Eur J Nucl Med Mol Imaging	10.057	1	2	5	2	0	10	Nuclear medicine	1	Nuclear medicine	1	1	2
2022-12-01	O'Connor S	36549229	40	14	Nurse Educ Pract	3.43	2	2	5	2	0		Nursing	1	Nursing	1	2	2
Mar 23	Scerri A	36880216	5	1	J Clin Nurs	4.423	1	2	5	2	0		Nursing	1	Nursing	1	2	2
Mar 23	Choi EPH	36934624	14	2	Nurse Educ Today	3.906	2	2	7	2	0		Nursing	1	Nursing	1	2	2
Mar 23	Odom-Forren J	36965923	11	1	J Perianesth Nurs	1.352	1	2	7	2	0		Nursing	1	Nursing	1	1	2
Mar 23	Thomas SP	36988908	32	4	Issues Ment Health Nurs	1.79	1	2	5	2	0		Nursing	1	Nursing	1	2	2
Mar 23	Koo M	36880946	5	15	RSNA Journal	29.146	2	2	5	2	0		Nursing	1	Radiology	1	2	2
Mar 23	Naumova EN	36914712	10	21	J Public Health Policy	3.53	2	2	5	2	0		Nutritional Science	2	Public Health	2	2	2
Mar 23	Alvero R	36921837	7	4	Fertil Steril	3.89	1	2	7	2	0		Obstetrics and Gynecology	1	Obstetrics and Gynecology	1	2	1
Mar 23	Levin G	36931435	53	34	Am J Obstet Gynecol MFM	8.679	2	2	1	1	1		Obstetrics and Gynecology	1	Obstetrics and Gynecology	1	1	2
Mar 23	Chavez MR	36924908	0	1	Am J Obstet Gynecol	9.491	2	2	5	2	0		Obstetrics and Gynecology	1	Obstetrics and Gynecology	1	2	2
Mar 23	Grünebaum A	36924907	2	0	Am J Obstet Gynecol	9.491	2	2	7	1	2	32	Obstetrics and Gynecology	1	Obstetrics and Gynecology	1	1	2
Mar 23	Johnson SB	36929393	1	6	JNCI Cancer Spectr	3.96	1	2	1	1	3		Oncology	1	Oncology	1	1	2
2023-02-01	Johnson D	36909565	4	12	Research square		1	2	1	1	2		Oncology	1	Preprint platform	5	1	2
2023-02-01	Charrois-Durand C	36999111	2	0	Cureus	1.15	1	2	4	2	0	4	Oncology	1	General / Family Medicine	1	1	2
Mar 23	Potapenko I	36912780	4	0	Acta Opthalm ologica	3.3	2	2	1	2	0	78	Ophthalmology	1	Ophthalmology	1	1	2
Mar 23	Ali MJ	36945119	76	61	Semin Ophthalmol	2.246	1	2	5	1	1		Ophthalmology	1	Ophthalmology	1	1	2
2023-02-01	Strunga M	36900687	0	0	Healthcare	3.16	1	2	2	1	4	57	Orthopedics / Sports Medicine / Chiropractic	1	All fields of medicine / science	5	1	2
Mar 23	Vaishya R	36989584	14	9	Diabetes Metab Syndr		2		2	1	4	14	Orthopedics / Sports Medicine / Chiropractic	1	Internal Medicine	1	1	2
2023-02-01	Anderson N	36816423	76	42	BMJ Open Sport Exerc Med	3.14	1	2	5	2	0		Orthopedics / Sports Medicine / Chiropractic	1	Orthopedics / Sports Medicine / Chiropractic	1	1	2
2023-02-01	Dahmen J	36809511	18	6	Knee Surg Sports Traumatol Arthrosc	4.114	1	2	5	2	0	16	Orthopedics / Sports Medicine / Chiropractic	1	Orthopedics / Sports Medicine / Chiropractic	1	1	2
Mar 23	Zumsteg JM	36912286	0	0	Am J Phys Med Rehabil	3.412	2	2	4	2	0		Orthopedics / Sports Medicine / Chiropractic	1	Orthopedics / Sports Medicine / Chiropractic	1	1	2
Mar 23	Ollivier M	36894785	8	43	Knee Surg Sports Traumatol Arthrosc	4.114	2	2	5	2	0	11	Orthopedics / Sports Medicine / Chiropractic	1	Orthopedics / Sports Medicine / Chiropractic	1	2	1
Mar 23	Bernstein J	36877168	23	4	Clin Orthop Relat Res	4.176	2	2	7	2	0		Orthopedics / Sports Medicine / Chiropractic	1	Surgery	1	1	2
2023-01-01	Huh S	36718045	16	2	J Educ Eval Health Prof		1	2	5	2	0	8	Parasitology	4	Education	3	2	2
2023-01-01	Huh S	36627845	16	2	J Educ Eval Health Prof		1	2	1	1	2	8	Parasitology	4	Education	3	1	2
Mar 23	Sallam M	36981544	16	11	Healthcare	3.16	1	2	2	1	4	27	Pathology	1	All fields of medicine / science	5	2	2
2023-02-01	Khan RA	36950398	4	7	Pak J Med Sci		1	2	7	2	0		Pathology	1	Education	3	2	2
2023-02-01	Sinha RK	36968864	0	0	Cureus	1.15	1	2	1	1	3	9	Pathology	1	General / Family Medicine	1	1	2
2023-02-01	Sallam M	36819954	16	11	Cureus	1.15	1	2	1	1	1	10	Pathology	1	Public Health	2	1	2
2023-02-01	Curtis N	36757192	1	40	Pediatr Infect Dis J	3.806	2	2	7	2	0		Pediatrics	1	Internal Medicine	1	2	1
2023-02-01	Homolak J	36864812	13	2	Croat Med J	2.415	1	2	5	2	0		Pharmacology	2	Biomedical Engineering / Informatics / Data Science	2	2	2
Mar 23	Xue VW	36856370	0	0	Clin Transl Med	8.554	1	2	7	2	0	8	Pharmacology	2	Translational Medicine / preclinic research	1	2	2
2023-02-01	Hosseini M	36865238	0	0	Research square		1	1	7	2	0		Preventive medicine	1	Preprint platform	5	1	2
2023-02-01	van Dis EAM	36737653	4	0	Nature	69.504	2	2	7	2	0		Psychiatry / Psychology	1	All fields of medicine / science	5	2	2
2023-02-01	Liebrenz M	36754725	5	12	Lancet Digital Health	36.615	1	2	7	2	0		Psychiatry / Psychology	1	Digital health	2	2	2
2023-02-01	Graf A	36813155	27	4	Neuroscience	6.709	2	2	7	2	0	13	Psychiatry / Psychology	1	Neurology/Neurosurgery/Neuroradiology/Neurobiology	1	2	2
Mar 23	Kahambing JG	36934593	24	1	Asian J Psychiatr	13.89	2	2	7	2	0	12	Psychiatry / Psychology	1	Psychiatry / Psychology	1	1	2
Mar 23	Bhatia G	36989732	11	1	Asian J Psychiatr	13.89	2	2	7	2	0	17	Psychiatry / Psychology	1	Psychiatry / Psychology	1	2	2
2023-02-01	Moons P	36752788	16	23	Eur J Cardiovasc Nurs	3.593	1	2	5	2	0		Public Health	2	Nursing	1	1	2
2023-02-01	Hopkins AM	36808255	15	21	JNCI Cancer Spectr	3.96	1	2	7	2	0	42	Public Health	2	Oncology	1	1	2
Mar 23	Jungwirth D	36901550	2	0	Int J Environ Res Public Health	4.614	1	2	1	2	0	41	Public Health	2	Public Health	2	1	2
Mar 23	Biswas SS	36920578	2	0	Ann Biomed Eng	4.219	2	2	5	2	0	24	Radiology	1	Biomedical Engineering / Informatics / Data Science	2	2	2
Mar 23	Biswas SS	36856927	2	0	Ann Biomed Eng	4.219	2	2	5	2	0	15	Radiology	1	Biomedical Engineering / Informatics / Data Science	2	2	2
2023-02-01	Lecler A	36858933	12	16	Diagn Interv Imaging	7.242	2	2	7	2	0		Radiology	1	Radiology	1	1	2
2023-02-01	Biswas S	36728748	2	0	Radiology	29.146	2	2	7	2	0		Radiology	1	Radiology	1	2	1
Mar 23	Ufuk F	36880943	48	4	Radiolog y	29.146	2	2	5	2	0		Radiology	1	Radiology	1	2	2
Mar 23	Buvat I	36958855	2	16	J Nucl Med	11.082	1	2	5	2	0		Radiology	1	Radiology	1	1	2
Mar 23	Ismail A	36972862	23	8	J Am Coll Radiol	6.24	2	2	7	2	0	31	Radiology	1	Radiology	1	2	1
Mar 23	Teixeira da Silva JA	36906947	38	15	Nurse Educ Pract	3.43	2	2	5	2	0	11	Researcher	5	Education	3	2	2
2023-02-01	Yeo-Teh NSL	36748354	6	0	Account Res	3.057	2	2	5	2	0	11	Researcher	5	Research integrity	5	2	2
2023-02-01	Doshi RH	36853242	5	0	Am J Bioeth	11.229	2	2	5	2	0		Student	5	Bioethics	4	1	2
Mar 23	Elali FR	36960451	0	0	Patterns	3.19	1	2	7	2	0		Student	5	Data / Computer Science	5	1	2
2023-02-01	Rao A	36865204	0	0	medRxiv		1	1	1	1	1		Student	5	Preprint platform	5	1	2
2023-02-01	Rao A	36798292	0	0	medRxiv		1	1	1	1	1		Student	5	Preprint platform	5	1	2
2023-02-01	Patel SB	36754724	0	0	Lancet Digital Health	36.615	1	2	5	2	0		Surgery	1	Digital health	2	1	2
Mar 23	Ali SR	36894409	0	0	Lancet Digital Health	36.616	1	2	7	2	0		Surgery	1	Digital health	2	1	2
2023-02-01	Gupta R	36840479	8	0	Aesthet Surg J	4.485	1	2	5	1	1		Surgery	1	Surgery	1	1	2
2023-02-01	Krettek C	36763148	4	6	Unfallchirurgie	0.918	1	2	7	2	0	26	Surgery	1	Surgery	1	1	2
Mar 23	Najafali D	36905162	3	0	Aesthet Surg J	4.485	1	2	7	2	0		Surgery	1	Surgery	1	2	2
Mar 23	Kim SG	36882591	7	6	Maxillofac Plast Reconstr Surg		1	2	4	2	0		Surgery	1	Surgery	1	1	2
Mar 23	Gupta R	36943815	11	0	Aesthet Surg J	4.485	2	2	1	1	2		Surgery	1	Surgery	1	1	2
Mar 23	Janssen BV	36960954	0	0	BJS open	3.875	1	2	7	2	0	13	Surgery	1	Surgery	1	1	1
Mar 23	Benichou L	36966950	0	1	J Stomato l Oral Maxillofac Surg	2.48	2	2	7	2	0		Surgery	1	Surgery	1	2	1
Mar 23	Checcucci E	36883768	22	0	Minerva Urol Nephrol	5.214	1	2	7	2	0		Surgery	1	Urology	1	2	2
Mar 23	Sabry Abdel- Messih M	36867743	0	0	JMIR Med Educ	3.23	1	2	4	2	0	4	Toxicology	2	Education	3	1	2
2023-02-01	Gabrielson AT	36795957	12	1	J Urol	7.641	2	2	5	2	0		Urology	1	Urology	1	2	2
Mar 23	Šlapeta J	36872153	2	27	Trends Parasitol	10.523	2	2	7	2	0		Veterinary Medicine	5	All fields of medicine / science	5	2	2

### Sheet: Legend
Publ. Month/Year	month/year
Author	Name and initials of the (human) first author according to PUBMED
PMID	PUBMED identification number
# Pub as first author	absolut number of publications as first author according to PUBMED	nal = no author listed	nd = not determinable
# Pub as last author	nal = no author listed	nd = not determinable
Journal	Journal abbreviation according to PUBMED
IF	Impact Factor
Open access (OA) vs. traditional	1 = Open Access Article	2 = Traditional Article
Preprint	1 = preprint article	2 = no preprint article
Article type	1 = Study	2 = Review	3 = Meta-Analysis	4 = Case Report	5 = Editorial/Letter to the Editor	6 = News	7 = Opinion/Essay
Empiric/ non-empiric	1 = empiric	2 = non-empiric
Qualitative/ quantitative	0 = nicht-empirisch	1 = qualitative	2 = quantitative	3 = mixed	4 = review
Publication speed (in d)	Time in days from submission to publication according to article/journal
Specialty of first author	Sepcialty of first author according to affiliation	nal = no author listed	nd = not determinable
Specialty of first author categorized	1 = Clinical Medicine	2 = Theoretical Medicine	3 = Education	4 = Nature sciences	5 = Others	6 = nal/nd
Specialty of journal	Sepcialty of journal
Specialty of journal categorized	1 = Clinical Medicine	2 = Theoretical Medicine	3 = Education	4 = Nature sciences	5 = Others
Attempts with ChatGPT	1 = yes	2 = no
Study/Parts written by Chat GPT	1 = yes	2 = no
